# Identification of Novel Genomic Loci for Anxiety and Extensive Genetic Overlap with Psychiatric Disorders

**DOI:** 10.1101/2023.09.01.23294920

**Authors:** Markos Tesfaye, Piotr Jaholkowski, Alexey A. Shadrin, Dennis van der Meer, Guy F.L. Hindley, Børge Holen, Nadine Parker, Pravesh Parekh, Viktoria Birkenæs, Zillur Rahman, Shahram Bahrami, Gleda Kutrolli, Oleksandr Frei, Srdjan Djurovic, Anders M. Dale, Olav B. Smeland, Kevin S. O’Connell, Ole A. Andreassen

**Affiliations:** Centre for Precision Psychiatry, Division of Mental Health and Addiction, Oslo University Hospital, and Institute of Clinical Medicine, University of Oslo, Oslo, Norway; Department of Clinical Science, University of Bergen, Bergen, Norway; KG Jebsen Centre for Neurodevelopmental Disorders, University of Oslo and Oslo University Hospital, Oslo, Norway; Institute of Psychiatry, Psychology and Neuroscience, King’s College London, London, UK; Center for Bioinformatics, Department of Informatics, University of Oslo, Oslo, Norway; Department of Medical Genetics, Oslo University Hospital, Oslo, Norway; Department of Radiology, University of California, San Diego, La Jolla, CA, USA; Multimodal Imaging Laboratory, University of California San Diego, La Jolla, CA, USA; Department of Psychiatry, University of California, San Diego, La Jolla, CA, USA; Department of Neurosciences, University of California San Diego, La Jolla, CA, USA

**Author notes:** **Corresponding authors** Markos Tesfaye, M.D., Ph.D. and Ole Andreassen, M.D., Ph.D. Division of Mental Health and Addiction, Oslo University Hospital & Institute of Clinical Medicine, University of Oslo Building 49, Oslo University Hospital, Ullevål, Kirkeveien 166, PO Box 4956 Nydalen, 0424 Oslo, Norway.

**Keywords:** anxiety, genetic overlap, psychiatric disorder, genetic loci

## Abstract

**Background:** Anxiety disorders are prevalent and anxiety symptoms co-occur with many psychiatric disorders. We aimed to identify genomic risk loci associated with anxiety, characterize its genetic architecture, and genetic overlap with psychiatric disorders.

**Methods:** We used the GWAS of anxiety symptoms, schizophrenia, bipolar disorder, major depression, and attention deficit hyperactivity disorder (ADHD). We employed MiXeR and LAVA to characterize the genetic architecture and genetic overlap between the phenotypes. Conditional and conjunctional false discovery rate analyses were performed to boost the identification of genomic loci associated with anxiety and those shared with psychiatric disorders. Gene annotation and gene set analyses were conducted using OpenTargets and FUMA, respectively.

**Results:** Anxiety was polygenic with 12.9k estimated genetic risk variants and overlapped extensively with psychiatric disorders (4.1-11.4k variants). MiXeR and LAVA revealed predominantly positive genetic correlations between anxiety and psychiatric disorders. We identified 114 novel loci for anxiety by conditioning on the psychiatric disorders. We also identified loci shared between anxiety and major depression (n = 47), bipolar disorder (n = 33), schizophrenia (n = 71), and ADHD (n = 20). Genes annotated to anxiety loci exhibit enrichment for a broader range of biological pathways and differential tissue expression in more diverse tissues than those annotated to the shared loci.

**Conclusions:** Anxiety is a highly polygenic phenotype with extensive genetic overlap with psychiatric disorders. These genetic overlaps enabled the identification of novel loci for anxiety. The shared genetic architecture may underlie the extensive cross-disorder comorbidity of anxiety, and the identified genetic loci implicate molecular pathways that may lead to potential drug targets.
