## Supplementary File 2 for "Identification of Novel Genomic Loci for Anxiety and Extensive Genetic Overlap with Psychiatric Disorders"

### Sheet: Index
Tables S1 - S9: Results of univariate MiXeR for psychiatric phenotypes and bivariate MiXeR for different pairs of phenotypes
Univariate MiXeR
Table S1: Anxiety symptoms (ANX)
Table S2: Major depression (MD)
Table S3: Bipolar disorder (BIP)
Table S4: Schizophrenia (SCZ)
Table S5: Attention deficit hyperactivity disorder (ADHD)
Bivariate MiXeR
Table S6: Anxiety symptoms and major depression
Table S7: Anxiety symptoms and bipolar Disorder
Table S8: Anxiety symptoms and schizophrenia
Table S9: Anxiety and attention deficit hyperactivity disorder

### Sheet: Table S1
Trait	pi (mean)	pi (std)	sig2 beta (mean)	sig2 beta (std)	sig2 zero (mean)	sig2 zero (std)	h2 (mean)	h2 (std)	nc@p9 (mean)	nc@p9 (std)	AIC	BIC
ANX	0.00405338	0.000391154	5.25646e-06	4.82332e-07	1.08599	0.00335475	0.0438135	0.000750811	12926.7	1247.43	8.42355	-1.07792

### Sheet: Table S2
Trait	pi (mean)	pi (std)	sig2 beta (mean)	sig2 beta (std)	sig2 zero (mean)	sig2 zero (std)	h2 (mean)	h2 (std)	nc@p9 (mean)	nc@p9 (std)	AIC	BIC
MDD	0.00435479	0.00011503	7.18086e-06	1.58927e-07	1.13737	0.00483114	0.0648358	0.000617698	13887.9	366.844	213.659	204.092

### Sheet: Table S3
Trait	pi (mean)	pi (std)	sig2 beta (mean)	sig2 beta (std)	sig2 zero (mean)	sig2 zero (std)	h2 (mean)	h2 (std)	nc@p9 (mean)	nc@p9 (std)	AIC	BIC
BIP	0.00270581	7.42779e-05	3.36865e-05	8.51932e-07	1.12438	0.00301263	0.188968	0.00212242	8629.14	236.881	167.678	158.102

### Sheet: Table S4
Trait	pi (mean)	pi (std)	sig2 beta (mean)	sig2 beta (std)	sig2 zero (mean)	sig2 zero (std)	h2 (mean)	h2 (std)	nc@p9 (mean)	nc@p9 (std)	AIC	BIC
SCZ	0.00300223	7.55542e-05	6.1338e-05	1.42718e-06	1.21709	0.00436005	0.381816	0.00414384	9574.47	240.951	409.57	399.994

### Sheet: Table S5
Trait	pi (mean)	pi (std)	sig2 beta (mean)	sig2 beta (std)	sig2 zero (mean)	sig2 zero (std)	h2 (mean)	h2 (std)	nc@p9 (mean)	nc@p9 (std)	AIC	BIC
ADHD	0.0024227	0.000117392	3.01844e-05	1.13886e-06	1.11595	0.00470785	0.151445	0.00299997	7726.27	374.376	80.6904	71.2983

### Sheet: Table S6
File name	Trait 1	Trait 2	dice (mean)	dice (std)	pi1 (mean)	pi1 (std)	pi2 (mean)	pi2 (std)	pi12 (mean)	pi12 (std)	nc1@p9 (mean)	nc1@p9 (std)	nc2@p9 (mean)	nc2@p9 (std)	nc12@p9 (mean)	nc12@p9 (std)	rho zero (mean)	rho zero (std)	rho beta (mean)	rho beta (std)	rg (mean)	rg (std)	fraction concordant within shared (mean)	fraction concordant within shared (std)	best vs min AIC	best vs min BIC	best vs max AIC	best vs max BIC
Combined.fit.json	MDD	ANX	0.847446	0.0755843	0.000795122	0.000320985	0.000493714	0.000447677	0.00355967	0.000330617	2535.74	1023.66	1574.51	1427.7	11352.2	1054.38	0.109292	0.00227549	0.827954	0.0803041	0.697034	0.00763641	0.818155	0.0556229	0.0954011	-9.38908	-0.448102	-9.93259
Combined.test.json	MDD	ANX	0.847446	0.0755843	0.000795122	0.000320985	0.000493714	0.000447677	0.00355967	0.000330617	2535.74	1023.66	1574.51	1427.7	11352.2	1054.38	0.0961818	0.000439329	0.827954	0.0803041	0.697034	0.00763641	0.818155	0.0556229

### Sheet: Table S7
File name	Trait 1	Trait 2	dice (mean)	dice (std)	pi1 (mean)	pi1 (std)	pi2 (mean)	pi2 (std)	pi12 (mean)	pi12 (std)	nc1@p9 (mean)	nc1@p9 (std)	nc2@p9 (mean)	nc2@p9 (std)	nc12@p9 (mean)	nc12@p9 (std)	rho zero (mean)	rho zero (std)	rho beta (mean)	rho beta (std)	rg (mean)	rg (std)	fraction concordant within shared (mean)	fraction concordant within shared (std)	best vs min AIC	best vs min BIC	best vs max AIC	best vs max BIC
Combined.fit.json	BIP	ANX	0.793474	0.0512443	3.26748e-05	2.53725e-05	0.00138025	0.000418313	0.00267313	8.58006e-05	104.204	80.9159	4401.77	1334.05	8524.94	273.628	0.0183716	0.00217294	0.323592	0.0262687	0.261134	0.0110039	0.604935	0.00889256	5.22249	-4.25236	-1.05862	-10.5335
Combined.test.json	BIP	ANX	0.793474	0.0512443	3.26748e-05	2.53725e-05	0.00138025	0.000418313	0.00267313	8.58006e-05	104.204	80.9159	4401.77	1334.05	8524.94	273.628	0.0182675	0.000452363	0.323592	0.0262687	0.261134	0.0110039	0.604935	0.00889256

### Sheet: Table S8
File name	Trait 1	Trait 2	dice (mean)	dice (std)	pi1 (mean)	pi1 (std)	pi2 (mean)	pi2 (std)	pi12 (mean)	pi12 (std)	nc1@p9 (mean)	nc1@p9 (std)	nc2@p9 (mean)	nc2@p9 (std)	nc12@p9 (mean)	nc12@p9 (std)	rho zero (mean)	rho zero (std)	rho beta (mean)	rho beta (std)	rg (mean)	rg (std)	fraction concordant within shared (mean)	fraction concordant within shared (std)	best vs min AIC	best vs min BIC	best vs max AIC	best vs max BIC
Combined.fit.json	SCZ	ANX	0.839642	0.0458468	0.00109911	0.000396011	4.79674e-05	3.75913e-05	0.00295427	7.17305e-05	3505.2	1262.92	152.974	119.883	9421.5	228.757	0.0234346	0.002358	0.350402	0.0193062	0.297147	0.0106397	0.613981	0.00657695	5.72645	-3.74845	-0.757458	-10.2324
Combined.test.json	SCZ	ANX	0.839642	0.0458468	0.00109911	0.000396011	4.79674e-05	3.75913e-05	0.00295427	7.17305e-05	3505.2	1262.92	152.974	119.883	9421.5	228.757	0.0184848	0.000516456	0.350402	0.0193062	0.297147	0.0106397	0.613981	0.00657695

### Sheet: Table S9
File name	Trait 1	Trait 2	dice (mean)	dice (std)	pi1 (mean)	pi1 (std)	pi2 (mean)	pi2 (std)	pi12 (mean)	pi12 (std)	nc1@p9 (mean)	nc1@p9 (std)	nc2@p9 (mean)	nc2@p9 (std)	nc12@p9 (mean)	nc12@p9 (std)	rho zero (mean)	rho zero (std)	rho beta (mean)	rho beta (std)	rg (mean)	rg (std)	fraction concordant within shared (mean)	fraction concordant within shared (std)	best vs min AIC	best vs min BIC	best vs max AIC	best vs max BIC
Combined.fit.json	ADHD	ANX	0.396781	0.0254266	0.00114028	0.000122258	0.00277096	0.000364019	0.00128242	7.99614e-05	3636.48	389.896	8836.91	1160.9	4089.79	255.006	0.019107	0.0023177	0.962808	0.0448761	0.394135	0.0119456	0.924458	0.0441562	-0.991874	-10.3205	0.0538888	-9.27472
Combined.test.json	ADHD	ANX	0.396781	0.0254266	0.00114028	0.000122258	0.00277096	0.000364019	0.00128242	7.99614e-05	3636.48	389.896	8836.91	1160.9	4089.79	255.006	0.015464	0.000616781	0.962808	0.0448761	0.394135	0.0119456	0.924458	0.0441562
