## Supplementary File 4 for "Identification of Novel Genomic Loci for Anxiety and Extensive Genetic Overlap with Psychiatric Disorders"

### Sheet: Index
Supplementary Tables S19 and S20: Association of the polygenic liability for different psychiatric disorders and anxiety disorders among the Norwegian MoBa parents (n=95841)
Table S19: Bivariate logistic regression model adjusted for age, sex, and 10 Genotype PCs.
Table S20: Multivariate logistic regression model adjusted for age, sex, 10 Genotype PCs, and polygenic liabilities.

### Sheet: Table S19
Phenotype of polygenic liability	Estimate	Standard Error	95% CI (Lower)	95% CI (Upper)	P-Value	Adjusted P-Value	Nagelkerke's R2 (%)
Bipolar Disorder	0.131193	0.0158005	0.100225	0.162162	1.01418e-16	5.07089e-16	0.229096
Schizophrenia	0.1694	0.0160506	0.137941	0.200858	4.86336e-26	2.43168e-25	0.373774
Attention Deficit Hyperactivity Disorder	0.170821	0.0155199	0.140403	0.20124	3.55239e-28	1.7762e-27	0.398297
Anxiety Symptoms	0.175006	0.0155878	0.144455	0.205558	3.00073e-29	1.50036e-28	0.414875
Major Depression	0.335544	0.0157162	0.304741	0.366347	3.87799e-101	1.93899e-100	1.51611
Combined	NA	NA	NA	NA	NA	NA	1.85121

### Sheet: Table S20
Phenotype of polygenic liability	Estimate	Standard Error	95% CI (Lower)	95% CI (Upper)	P-Value	Adjusted P-Value
Bipolar Disorder	-0.0178995	0.0195946	-0.0563042	0.0205053	0.360986	1.80493
Schizophrenia	0.0735255	0.0197361	0.0348435	0.112207	0.000194978	0.000974888
Attention Deficit Hyperactivity Disorder	0.113611	0.0158152	0.082614	0.144609	6.78717e-13	3.39358e-12
Anxiety Symptoms	0.0893751	0.0161898	0.0576437	0.121107	3.38132e-08	1.69066e-07
Major Depression	0.276904	0.0174434	0.242715	0.311092	9.53476e-57	4.76738e-56
