## Supplementary File 5 for "Identification of Novel Genomic Loci for Anxiety and Extensive Genetic Overlap with Psychiatric Disorders"

### Sheet: Index
Gene set analysis for enrichment of biological processes
Table S22. Genes annotated to genomic loci identified for anxiety symptoms conditional on major depression, bipolar disorder, schizophrenia, and attention deficit hyperactivity disorder
Gene set analysis for enrichment of cellular components
Table S23. Genes annotated to genomic loci identified for anxiety symptoms conditional on major depression, bipolar disorder, schizophrenia, and attention deficit hyperactivity disorder
Table S24. Genes annotated to shared genomic loci between anxiety symptoms, and major depression, bipolar disorder, schizophrenia, and attention deficit hyperactivity disorder

### Sheet: Table S22
Gene Ontology - Biological Processes	Total Number of Genes	Number of Overlapping Genes	P value	Adjusted P value	Genes
NEURON DEVELOPMENT	1068	25	3.70091e-06	0.020718	TNR:WDPCP:ZNF804A:GPM6A:EMB:NR2F1:TENM2:MAGI2:PPP1R9A:NFIB:PTCH1:TNC:CAMK2G:PAX6:NCAM1:NTM:ASCL1:FARP1:MYO16:FES:MAPT:BAIAP2:DCC:KREMEN1:NEFH
GENERATION OF NEURONS	1389	29	5.34588e-06	0.020718	TNR:IFT172:WDPCP:ZNF804A:GPM6A:EMB:NR2F1:TENM2:MAGI2:PPP1R9A:NFIB:PTCH1:TNC:CAMK2G:PAX6:NCAM1:NTM:SOX5:ASCL1:DCT:FARP1:MYO16:FES:MAPT:BAIAP2:DCC:TCF4:KREMEN1:NEFH
NEUROGENESIS	1605	31	1.15766e-05	0.0299101	TNR:IFT172:WDPCP:ZNF804A:GPM6A:EMB:NR2F1:TENM2:MAGI2:PPP1R9A:NFIB:PTCH1:TNC:CAMK2G:SOX6:PAX6:NCAM1:NTM:SOX5:NAV3:ASCL1:DCT:FARP1:MYO16:FES:MAPT:BAIAP2:DCC:TCF4:KREMEN1:NEFH

### Sheet: Table S23
Gene Ontology - Cellular Components	Total Number of Genes	Number of Overlapping Genes	P value	Adjusted P value	Genes
POSTSYNAPSE	627	22	1.73283e-08	1.74843e-05	ZNF804A:SNCA:GPM6A:TENM2:LRFN2:UTRN:MAGI2:PCLO:PPP1R9A:PTCH1:KCNMA1:SORCS3:CACNA1C:ANKS1B:FARP1:LRFN5:ACTN1:MAPT:BAIAP2:CELF4:DCC:NEFH
SYNAPSE	1390	29	5.42097e-06	0.00273488	TNR:CACNA1E:ZNF804A:SNCA:GPM6A:EMB:TENM2:LRFN2:UTRN:MAGI2:PCLO:PPP1R9A:EXOC4:PTCH1:KCNMA1:SORCS3:CACNA1C:ANKS1B:FARP1:LRFN5:ACTN1:ZNRF1:FLOT2:MAPT:BAIAP2:CELF4:DCC:PLCG1:NEFH
SITE OF POLARIZED GROWTH	170	9	1.50092e-05	0.00415679	ZNF804A:SNCA:GPM6A:TENM2:EXOC4:PTCH1:PCDH9:MAPT:DCC
NEURON SPINE	172	9	1.64789e-05	0.00415679	ZNF804A:GPM6A:TENM2:PPP1R9A:ANKS1B:FARP1:ACTN1:MAPT:BAIAP2
POSTSYNAPTIC SPECIALIZATION	344	12	3.87288e-05	0.00781546	LRFN2:MAGI2:PCLO:PPP1R9A:PTCH1:SORCS3:CACNA1C:ANKS1B:LRFN5:BAIAP2:DCC:NEFH
SOMATODENDRITIC COMPARTMENT	808	19	5.71079e-05	0.00888308	CACNA1E:ZNF804A:SNCA:GPM6A:ADCY2:TENM2:RABGEF1:MAGI2:PPP1R9A:PTCH1:CACNA1C:ANKS1B:ASCL1:FARP1:ACTN1:FLOT2:MAPT:BAIAP2:KREMEN1
NEURON TO NEURON SYNAPSE	361	12	6.16269e-05	0.00888308	LRFN2:MAGI2:PCLO:PPP1R9A:PTCH1:SORCS3:CACNA1C:ANKS1B:LRFN5:BAIAP2:DCC:NEFH
NEURON PROJECTION	1295	25	9.35964e-05	0.0118048	ZNF804A:SNCA:GPM6A:ADCY2:EMB:TENM2:RABGEF1:MAGI2:PCLO:PPP1R9A:EXOC4:NFIB:PTCH1:CAMK2G:CACNA1C:ANKS1B:PCDH9:FARP1:ACTN1:FLOT2:MAPT:BAIAP2:DCC:OPRL1:NEFH
SCHAFFER COLLATERAL CA1 SYNAPSE	92	6	0.000133004	0.0142941	TNR:LRFN2:BAIAP2:DCC:PLCG1:NEFH
DENDRITIC TREE	585	15	0.000141666	0.0142941	ZNF804A:GPM6A:ADCY2:TENM2:RABGEF1:MAGI2:PPP1R9A:PTCH1:CACNA1C:ANKS1B:FARP1:ACTN1:FLOT2:MAPT:BAIAP2
FILOPODIUM	105	6	0.000274224	0.0251538	GPM6A:TENM2:UTRN:PPP1R9A:FARP1:BAIAP2
PROTEIN COMPLEX INVOLVED IN CELL MATRIX ADHESION	16	3	0.000309952	0.0260618	TNR:TNC:PLAU
SYNAPTIC MEMBRANE	373	11	0.000351976	0.0273188	GPM6A:TENM2:LRFN2:UTRN:KCNMA1:SORCS3:CACNA1C:FARP1:LRFN5:BAIAP2:DCC
POSTSYNAPTIC MEMBRANE	261	9	0.000399162	0.0287682	TENM2:LRFN2:UTRN:KCNMA1:SORCS3:CACNA1C:FARP1:LRFN5:DCC
DISTAL AXON	272	9	0.00053796	0.0341565	ZNF804A:SNCA:GPM6A:TENM2:EXOC4:PTCH1:PCDH9:MAPT:DCC
ACTIN BASED CELL PROJECTION	217	8	0.00054163	0.0341565	GPM6A:TENM2:UTRN:PPP1R9A:EXOC4:MYO1H:FARP1:BAIAP2
PERISYNAPTIC EXTRACELLULAR MATRIX	5	2	0.000704214	0.0394751	TNR:TNC
NEUROFIBRILLARY TANGLE	5	2	0.000704214	0.0394751	MAPT:NEFH

### Sheet: Table S24
Gene Ontology - Cellular Components	Total Number of Genes	Number of Overlapping Genes	P value	Adjusted P value	Genes
POSTSYNAPSE	627	17	6.13606e-08	6.19128e-05	ZNF804A:SNCA:GPM6A:TENM2:LRFN2:UTRN:MAGI2:PCLO:PTCH1:KCNMA1:SORCS3:CACNA1C:FARP1:LRFN5:MAPT:CELF4:DCC
SITE OF POLARIZED GROWTH	170	8	4.7989e-06	0.00242104	ZNF804A:SNCA:GPM6A:TENM2:PTCH1:PCDH9:MAPT:DCC
POSTSYNAPTIC MEMBRANE	261	9	1.49705e-05	0.00503508	TENM2:LRFN2:UTRN:KCNMA1:SORCS3:CACNA1C:FARP1:LRFN5:DCC
SYNAPSE	1390	21	2.14958e-05	0.00542232	TNR:CACNA1E:ZNF804A:SNCA:GPM6A:EMB:TENM2:LRFN2:UTRN:MAGI2:PCLO:PTCH1:KCNMA1:SORCS3:CACNA1C:FARP1:LRFN5:MAPT:CELF4:DCC:PLCG1
SYNAPTIC MEMBRANE	373	10	4.30909e-05	0.00869574	GPM6A:TENM2:LRFN2:UTRN:KCNMA1:SORCS3:CACNA1C:FARP1:LRFN5:DCC
DISTAL AXON	272	8	0.000137999	0.0232067	ZNF804A:SNCA:GPM6A:TENM2:PTCH1:PCDH9:MAPT:DCC
POSTSYNAPTIC DENSITY MEMBRANE	97	5	0.000205963	0.029688	LRFN2:SORCS3:CACNA1C:LRFN5:DCC
AXONAL GROWTH CONE	24	3	0.000309213	0.0389994	GPM6A:PTCH1:DCC
